# Explainable AI to predict a complex multifactorial outcome, childhood obesity: Application to clinical epidemiology

**DOI:** 10.1101/2025.06.21.25330041

**Authors:** Fuling Chen, Phillip E Melton, Kevin Vinsen, Trevor Mori, Lawrence Beilin, Rae-Chi Huang

**Affiliations:** International Centre for Radio Astronomy Research, University of Western Australia, 35 Stirling Hwy, Perth, 6009, WA, Australia; Menzies Institute for Medical Research, University of Tasmania, Churchill Ave, Hobart, 7005, TAS, Australia; Medical School, University of Western Australia, 35 Stirling Hwy, Perth, 6009, WA, Australia; Nutrition & Health Innovation Research Institute, Edith Cowan University, 2 Bradford Street, Perth, 6050, EA, Australia

**Keywords:** Machine learning, Explainable AI, Obesity, Epidemiology, Body Mass Index

## Abstract

**Background:** Childhood obesity, driven by genetic and epidemiological factors, poses significant health risks, yet traditional machine learning models lack interpretability for clinical use.

**Objective:** This study aims to apply Kolmogorov-Arnold Networks (KAN), an explainable machine learning model, to predict body mass index (BMI) at age 8 as an indicator of obesity risk and to develop a publicly accessible prediction tool.

**Methods:** We utilized the Raine Study Gen2 cohort (n=2,868) to train KAN and traditional models (such as Random Forest, Gradient Boosting, Lasso, and Multi-Layer Perceptron) using perinatal, early-life, and polygenic risk score (PGS) data collected before age 5. Feature importance was analyzed across all the models. A publicly accessible online calculator was developed for practical use.

**Results:** KAN achieved an R^2^ of 0.81, outperforming traditional models. Key predictors included Year 5 BMI z-score, mid-arm circumference, occupation of mother, and PGS. The online calculator supports predictions without PGS, maintaining an R^2^ of 0.81.

**Conclusions:** KAN’s transparent formulas enhance interpretability, offering a practical approach to predicting childhood obesity. The freely accessible tool enables clinicians to implement personalized prevention strategies, advancing precision medicine.

**Graphical abstract:** KAN model predicts childhood obesity (BMI at age 8), showcasing key features, top performance, and accurate formularised results with epidemiological and genetic factors. Online calculator is available at https://bmi-y8-calc.onrender.com/.
