## supplementary for "Explainable AI to predict a complex multifactorial outcome, childhood obesity: Application to clinical epidemiology"

### Sheet: All variables
name	description	values	yr8_mean	yr8_std	yr8_min	yr8_max
preg_no	Number of pregnancies	n	0.87	1.02	0	6
child_no	Number of the child	n	1	0	1	1
cohab_0	cohabitation status of the mother when the child is aged between ≥0 and <1 years: did the mother and her partner live together as a couple?	1 - Cohabiting 2 - Not cohabiting	1.09	0.28	1	2
cohab_1	cohabitation status of the mother when the child is aged between ≥1 and <2: did the mother and her partner live together as a couple?	1 - Cohabiting 2 - Not cohabiting	1.11	0.32	1	2
cohab_2	cohabitation status of the mother when the child is aged between ≥2 and <3 years: did the mother and her partner live together as a couple?	1 - Cohabiting 2 - Not cohabiting	1.13	0.33	1	2
occupcode_m_0	Occupation of the mother classified according to ISCO-88 1-digit codes. If more than one occupation is recorded within the defined time frame use the highest reported level. Highest reported level when the child was aged between ≥0 and <1 years	1 - Legislators, senior officials, managers 2 - Professionals 3 - Technicians and associate professionals 4 - Clerks 5 - Service workers, and shop and market sales workers 6 - Skilled agricultural, and fishery workers 7 - Craft and related trades workers 8 - Plant and machine operators, and assemblers 9 - Elementary occupations 0 - Armed forces occupations	5.71	2.9	0	9
occupcode_m_1	Occupation of the mother classified according to ISCO-88 1-digit codes. If more than one occupation is recorded within the defined time frame use the highest reported level. Highest reported level when the child was aged between ≥1 and <2 years	1 - Legislators, senior officials, managers 2 - Professionals 3 - Technicians and associate professionals 4 - Clerks 5 - Service workers, and shop and market sales workers 6 - Skilled agricultural, and fishery workers 7 - Craft and related trades workers 8 - Plant and machine operators, and assemblers 9 - Elementary occupations 0 - Armed forces occupations	6.89	2.91	0	9
occupcode_m_2	Occupation of the mother classified according to ISCO-88 1-digit codes. If more than one occupation is recorded within the defined time frame use the highest reported level. Highest reported level when the child was aged between ≥2 and <3years	1 - Legislators, senior officials, managers 2 - Professionals 3 - Technicians and associate professionals 4 - Clerks 5 - Service workers, and shop and market sales workers 6 - Skilled agricultural, and fishery workers 7 - Craft and related trades workers 8 - Plant and machine operators, and assemblers 9 - Elementary occupations 0 - Armed forces occupations	6.87	2.92	0	9
edu_m_0	Level of education based on the highest on-going or completed education. If more than one education level is reported within the defined time frame, use highest recorded education level. highest reported level of education within one year of birth (child aged between ≥0 and <1 year)	1 - High (Short cycle tertiary, Bachelor, Masters, Doctoral or equivalent) 2 - Medium (Upper secondary, Post-secondary non-tertiary) 3 - Low (No education; early childhood; pre-premary; primary; lower secondary or second stage of basic education)	2.25	0.79	1	3
cob_m	Maternal country of birth	1 - Born in country of cohort 2 - Born in EU country (outside cohort of country) 3 - Born in other country	0.52	0.7	0	2
agebirth_m_y	The mother's age in years	n	28.97	5.72	15	46
agebirth_m_d	The mother's age in days	n	10351.5	2186.89	5727	16616
latepreg_weight	Latest measurement of weight before delivery	n	74.23	12.62	43.85	150
latepreg_weight_mes	Reported vs. measured late-pregnancy weight	0 - self-reported 1 - measured	1	0	1	1
latepreg_weight_ga	Gestational age when late-pregnancy weight measured in days	n	238	0	238	238
preg_gain	Pregnancy weight gain (kg)	n	8.87	3.78	-20.9	26
preg_gain_mes	Reported vs. measured gestational weight gain	0 - self-reported 1 - measured	1	0	1	1
height_m	Height of the mother (cm)	n	164.14	6.51	140	183
height_mes_m	Reported vs. measured maternal height	0 - self-reported 1 - measured	1	0	1	1
prepreg_dia	Diagnosis of mother with diabetes before index pregnancy	1 - No 2 - Type I 3 - Type II 4 - Gestational diabetes 5 - Other/unspecified	1	0	1	1
preg_dia	Gestational diabetes during index pregnancy	0 - No 1 - Yes	0.02	0.13	0	1
preg_thyroid	Hyper or hypo thyroid disorder during pregnancy	0 - No 1 - Yes	0.02	0.12	0	1
preg_fever	Since pregnant had fever	0 - No 1 - Yes	0.06	0.25	0	1
preeclam	Preeclampsia or HELLP syndrome during pregnancy	0 - No 1 - Yes	0.23	0.42	0	1
preg_ht	Gestational hypertension	0 - No 1 - Yes	0	0.04	0	1
asthma_m	Maternal history of asthma before pregnancy (of index child)	0 - No 1 - Yes	0.14	0.35	0	1
prepreg_psych	Maternal history of any psychiatric disorder before pregnancy	0 - No 1 - Yes	0.02	0.15	0	1
ppd	Postpartum depression	0 - No 1 - Yes	0.07	0.26	0	1
smk_t2	Smoking status during the 2nd trimester of pregnancy	0 - No 1 - Yes	0.21	0.41	0	1
prepreg_alc	Did the mother drink alcohol before pregnancy? (ever)	0 - No 1 - Yes	0.79	0.41	0	1
prepreg_alc_unit	Average units of alcohol mother drank per week before pregnancy	0 - 0 (Never drinking alcohol) 1 - Light (< 3 units per week) 2 - Moderate (≥3 - <7 units per week) 3 - Moderate to heavy (≥7 - <14 units per week) 4 - Heavy (≥14 units per week)	1.34	1.04	0	4
preg_plan	Pregnancy planned	1 - Yes (Planned, partly planned) 2 - No (Not planned)	1.41	0.49	1	2
mode_delivery	Mode of delivery	1 - Vaginal (normal) 2 - Forceps, vacuum 3 - Elective caesarean 4 - Emergency caesarean 5 - Caesarean unspecified	1.58	1	1	4
plac_abrup	Placental abruption	0 - No 1 - Yes	0	0.05	0	1
occup_f1_1	Occupational status of primary/main father when the child was aged between ≥1 and <2 years	1 - Employed 2 - Self-employed 3 - Unemployed 4 - Student, apprentice, student 5 - Domestic tasks (housewife etc.) 6 - Inactive/other (Receiving benefits or pension etc.)	1.29	0.78	1	6
occup_f1_2	Occupational status of primary/main father when the child was aged between ≥2 and <3 years	1 - Employed 2 - Self-employed 3 - Unemployed 4 - Student, apprentice, student 5 - Domestic tasks (housewife etc.) 6 - Inactive/other (Receiving benefits or pension etc.)	1.18	0.68	1	6
occup_f1_fath1	Variables indicating whether the occupational statuses recorded in occup_f2_0, occup_f2_1, occup_f2_2 etc. are for the biological father, the social father/mother or whether this is unknown	1 - Biological father 2 - Social father 3 - social mother 4 - Unknown	4	0	4	4
occup_f1_fath2	Variables indicating whether the occupational statuses recorded in occup_f2_0, occup_f2_1, occup_f2_2 etc. are for the biological father, the social father/mother or whether this is unknown	1 - Biological father 2 - Social father 3 - social mother 4 - Unknown	4	0	4	4
occup_f2_fath1	Variables indicating whether the occupational statuses recorded in occup_f2_0, occup_f2_1, occup_f2_2 etc. are for the biological father, the social father/mother or whether this is unknown	1 - Biological father 2 - Social father 3 - social mother 4 - Unknown	4	0	4	4
occup_f2_fath2	Variables indicating whether the occupational statuses recorded in occup_f2_0, occup_f2_1, occup_f2_2 etc. are for the biological father, the social father/mother or whether this is unknown	1 - Biological father 2 - Social father 3 - social mother 4 - Unknown	4	0	4	4
occupcode_f1_1	Occupation of the father classified according to ISCO-88 1-digit codes. If more than one occupation is recorded within the defined time frame use the highest reported level. Highest reported level when the child was aged between ≥1 and <2 years	1 - Legislators, senior officials, managers 2 - Professionals 3 - Technicians and associate professionals 4 - Clerks 5 - Service workers, and shop and market sales workers 6 - Skilled agricultural, and fishery workers 7 - Craft and related trades workers 8 - Plant and machine operators, and assemblers 9 - Elementary occupations 0 - Armed forces occupations	4.54	2.9	0	9
occupcode_f1_2	Occupation of the father classified according to ISCO-88 1-digit codes. If more than one occupation is recorded within the defined time frame use the highest reported level. Highest reported level when the child was aged between ≥2 and <3 years	1 - Legislators, senior officials, managers 2 - Professionals 3 - Technicians and associate professionals 4 - Clerks 5 - Service workers, and shop and market sales workers 6 - Skilled agricultural, and fishery workers 7 - Craft and related trades workers 8 - Plant and machine operators, and assemblers 9 - Elementary occupations 0 - Armed forces occupations	4.63	2.95	0	9
occupcode_f1_fath1	Variables indicating whether the occupational statuses recorded in occupcode_f1_0, occupcode_f1_1, occupcode_f1_2 etc. are for the biological father, the social father/mother or whether this is unknown	1 - Biological father 2 - Social father 3 - social mother 4 - Unknown	4	0	4	4
occupcode_f1_fath2	Variables indicating whether the occupational statuses recorded in occupcode_f2_0, occupcode_f2_1, occupcode_f2_2 etc. are for the biological father, the social father/mother or whether this is unknown	1 - Biological father 2 - Social father 3 - social mother 4 - Unknown	4	0	4	4
edu_f1_0	Primary father figure's level of education based on the highest on-going or completed education when the child aged between >0 year and <1 year	1 - High (Short cycle tertiary, Bachelor, Masters, Doctoral or equivalent) 2 - Medium (Upper secondary, Post-secondary non-tertiary) 3 - Low (No education; early childhood; pre-premary; primary; lower secondary or second stage of basic education)	1.8	0.89	1	3
edu_f1_fath0	Variables indicating whether the education levels recorded in edu_f1_0, edu_f1_1, edu_f1_2 etc. are for the biological father, the social father/mother or whether this is unknown	1 - Biological father 2 - Social father 3 - social mother 4 - Unknown	4	0	4	4
cob_p	Paternal country of birth	1 - Born in country of cohort 2 - Born in EU country (outside cohort of country) 3 - Born in other country	0.53	0.69	0	2
cob_p_fath	Variable indicating whether country of birth recorded in variable cob_p_fath is for the biological father, the social father/mother or whether this is unknown	1 - Biological father 2 - Social father 3 - social mother 4 - Unknown	4	0	4	4
ethn3_p	Father's (ethnic) background based on country of origin (of father's parents)	1 - Western 2 - Non-western 3 - Mixed	1.02	0.13	1	2
ethn_p_fath	Variable indicating whether the ethnicities recorded in variables ethn1_p, ethn2_p, ethn3_p are for the biological father, the social father/mother or whether this is unknown	1 - Biological father 2 - Social father 3 - social mother 4 - Unknown	4	0	4	4
agebirth_p_y	The father's age in years	n	31.28	6.66	15	59
agebirth_p_fath	Variable indicating whether the age recorded in variables agebirth_p_y and agebirth_p_d is for the biological father, the social father/mother or whether this is unknown	1 - Biological father 2 - Social father 3 - social mother 4 - Unknown	4	0	4	4
death_p	Death of the father	0 - No 1 - Yes	0.02	0.15	0	1
death_p_fath	Variable indicating whether the paternal death recorded in variable death_p, is the death of the biological father, a social father/mother or whether this is unknown	1 - Biological father 2 - Social father 3 - social mother 4 - Unknown	4	0	4	4
weight_f1	Primary/main father figure´s weight reported in first paternal questionnaire	n	77.81	11.33	48	125
weight_mes_f1	Reported vs. measured weight	0 - self-reported 1 - reported by others 2 - measured	0	0	0	0
weight_f1_fath	Variable indicating whether the weight recorded in weight_f1 is for the biological father, the social father, or whether this is unknown	1 - Biological father 2 - Social father 3 - social mother 4 - Unknown	4	0	4	4
height_f1	Primary/main father figure's height reported in first paternal questionnaire	n	178.14	7.02	152	203
height_mes_f1	Reported vs. measured height	0 - self-reported 1 - reported by others 2 - measured	0	0	0	0
height_f1_fath	Variable indicating whether the height recorded in height_f1 is for the biological father, the social father, or whether this is unknown	1 - Biological father 2 - Social father 3 - social mother 4 - Unknown	4	0	4	4
asthma_bf	Paternal history of asthma (biological father)	0 - No 1 - Yes	0.04	0.2	0	1
smk_fath	Variable indicating whether paternal smoking during pregnancy variables (smk_p and smk_cig_p) are for the biological father, the social father or whether this is unknown	1 - Biological father 2 - Social father 3 - social mother 4 - Unknown	4	0	4	4
birth_month	Birth month	n	6.29	3.73	1	12
birth_year	Birth year	n	1990.53	0.74	1989	1992
apgar	Apgar score	n	9.02	0.74	3	10
neo_unit	Neonatal unit admission	0 - No 1 - Yes	0.04	0.19	0	1
sex	Sex	1 - Male 2 - Female	1.48	0.5	1	2
plurality	Plurality	n	1	0	1	1
ga_us	Gestational age determined by ultrasound in days	n	276.13	12.9	194	301
ga_bj	Best clinical judgement decided by cohorts estimating the most accurately measure of GA obtained within the cohort	n	274.49	16.26	28	301
birth_head_circum	Birth head circumference (cm)	n	34.57	1.69	24	39
weight_who_ga	Weight of the child for gestational age at birth, based on WHO reference growth curves, categorised into small for gestational age (SGA), appropriate for gestational age (AGA) and large for gestational age (LGA)	1 - SGA 2 - AGA 3 - LGA	2.03	0.36	1	3
plac_weight	Placenta weight (gm)	n	601.12	125.77	220	1110
con_anomalies	Congenital anomalies	0 - No 1 - Yes	0.06	0.23	0	1
major_con_anomalies	Major congenital anomalies	0 - No 1 - Yes	0	0	0	0
sibling_pos	Previous live births from the mother regardless of whether they are living in the index child's household or not, including the index child.	1 - 1 2 - 2 3 - 3 4 - 4 5 - >=5	1.87	1	1	5
death_child	Death of the child	0 - No 1 - Yes	0	0	0	0
height_age0	Exact age of the child (in days) when child's height was recorded for height_0	n	0	0	0	0
breastfed_excl	Total duration of exclusive breastfeeding (in the index child), in months	n	3.79	2.23	0	6
breastfed_any	Total duration of any breastfeeding (in the index child), in months	n	6.73	4.42	0	12
breastfed_ever	Ever breastfed	0 - never breastfed 1 - ever breastfed	0.92	0.27	0	1
smk_exp1	exposure to passive smoke from 1st birthday up to 2nd birthday (age range ≥1 to <2 years)	0 - No 1 - Yes	0.28	0.45	0	1
smk_exp2	exposure to passive smoke from 1st birthday up to 2nd birthday (age range ≥2 to <3 years)	0 - No 1 - Yes	0.26	0.44	0	1
hhincome_0	Total yearly income of the household categorised into quartiles of low, medium-low, medium-high and high income levels based on the national yearly household income distribution. (child aged between >0 and <1 year)	1 - 4th quartile (highest) 2 - 3rd quartile 3 - 2nd quartile 4 - 1st quartile	2.04	1.04	1	4
hhincome_1	Total yearly income of the household categorised into quartiles of low, medium-low, medium-high and high income levels based on the national yearly household income distribution. (child aged between >1 and <2 year)	1 - 4th quartile (highest) 2 - 3rd quartile 3 - 2nd quartile 4 - 1st quartile	2.07	0.96	1	4
hhincome_2	Total yearly income of the household categorised into quartiles of low, medium-low, medium-high and high income levels based on the national yearly household income distribution. (child aged between >2 and <3 year)	1 - 4th quartile (highest) 2 - 3rd quartile 3 - 2nd quartile 4 - 1st quartile	2.2	1	1	4
fam_splitup0	Was the child exposed to a split up during the 1st year of life (age range ≥0 to <1 year)	0 - No split up 1 - Split up	0.02	0.15	0	1
fam_splitup1	Was the child exposed to a split up during the 2nd year of life (age range ≥1 to <2 year)	0 - No split up 1 - Split up	0.08	0.27	0	1
fam_splitup2	Was the child exposed to a split up during the 2st year of life (age range ≥1 to <2 year),	0 - No split up 1 - Split up	0.07	0.25	0	1
famsize_child0	Family size	n	1.82	0.97	1	9
cats_preg	Have cat as pet during pregnancy	0 - No 1 - Yes	0.35	0.48	0	1
cats_quant_preg	Cats quantity during pregnancy	n	0.52	0.92	0	8
dogs_preg	Have dog as pet during pregnancy	0 - No 1 - Yes	0.35	0.48	0	1
dogs_quant_preg	Dogs quantity during pregnancy	n	0.47	0.77	0	8
cats_quant_2	Cats quantity at 2 years old	n	0.44	0.94	0	16
dogs_2	Have dog as pet at 2 years old	0 - No 1 - Yes	0.29	0.46	0	1
cats_2	Have cat as pet at 2 years old	0 - No 1 - Yes	0.3	0.46	0	1
solid_food	Age of the child when solid food was introduced, in month	n	4.22	1.17	0	6
parity_m	Parity	n	0.87	1	0	4
prepreg_weight	Pre-pregnancy weight (kg)	n	60.33	11.63	35	129
prepreg_weight_mes	Reported vs. measured pre-pregnancy weight	0 - self-reported 1 - measured	0	0	0	0
prepreg_smk	Smoking before pregnancy. At any time pre-partum	0 - No 1 - Yes	0.55	0.5	0	1
prepreg_cig	Cigarettes per a day before pregnancy At any time pre-partum	n	0.88	0.87	0	2
preg_smk	Smoke during pregnancy	0 - No 1 - Yes	0.23	0.42	0	1
preg_cig	Average number of cigarettes smoked per day during pregnancy	n	0.3	0.6	0	2
smk_t3	Smoke during the third trimester	0 - No 1 - Yes	0.19	0.39	0	1
region_fa	Father's region of birth	0 - Host country-born 1 - Western EU/EEA 2 - Eastern EU 3 - Other Europe & Central Asia 4 - East Asia & Pacific 5 - South Asia 6 - Middle East & North Africa 7 - Sub-Saharan Africa 8 - Latin America & Caribbean 9 - North America	0.92	1.76	0	9
miggen_child	migration generation	1 - cohort member is born abroad 2 -cohort member is born in the host country, both parents are born abroad 3 - cohort member born in the host country, father born in the host country, mother born abroad 4 - cohort member born in the host country, mother born in the host country, father born abroad 5 - cohort member is born in the host country; both parents born in the host country	3.78	1.21	2	5
region_mo	Mother's region of birth	0 - Host country-born 1 - Western EU/EEA 2 - Eastern EU 3 - Other Europe & Central Asia 4 - East Asia & Pacific 5 - South Asia 6 - Middle East & North Africa 7 - Sub-Saharan Africa 8 - Latin America & Caribbean 9 - North America	0.88	1.64	0	9
reledu_fa	Father's educational selectivity	n	73.26	19.45	8.26	98.61
reledu_mo	Mother's educational selectivity	n	68.06	20.34	10.51	98.99
smk_p	Father smoked during pregnancy	0 - No 1 - Yes	0.34	0.47	0	1
smk_cig_p	Average number of cigarettes father smoked per day during pregnancy	0 - None 1 - <10 per day 2 - >=10 per day	0.58	0.85	0	2
childcare_intro	At what age he/she started in child care, in month	n	18.5	12.98	0	65
childcare_2	child cared for by other care givers within 3rd year of life (age range ≥2 and <3 years)	0 - no childcare 1 - childcare	0.45	0.5	0	1
childcarerel_2	child cared for by friends, relatives etc. within 3rd year of life (age range ≥2 and <3 years)	0 - not cared for by friends, relatives etc. 1 - cared for by friends, relatives etc.	0.17	0.37	0	1
childcareprof_2	child cared for by a child care professional within 3rd year of life (age range ≥2 and <3 years)	0 - not cared for by a professional child minder 1 - cared for by a professional child minder	0.04	0.21	0	1
childcarecentre_1	day care attendance within the 2nd year of life (age range ≥1 and <2 year)	0 - not attending a day care centre 1 - attending a day care centre	0.12	0.32	0	1
childcarecentre_2	day care attendance within the 3rd year of life (age range ≥2 and <3 years)	0 - not attending a day care centre 1 - attending a day care centre	0.2	0.4	0	1
childcareprof_1	child cared for by a child care professional within 2nd year of life (age range ≥1 and <2 year)	0 - not cared for by a professional child minder 1 - cared for by a professional child minder	0.07	0.26	0	1
childcarerel_1	child cared for by friends, relatives etc. within 2nd year of life (age range ≥1 and <2 years)	0 - not cared for by friends, relatives etc. 1 - cared for by friends, relatives etc.	0.2	0.4	0	1
childcare_1	child cared for by other care givers within 2nd year of life (age range ≥1 and <2 years)	0 - no childcare 1 - childcare	0.41	0.49	0	1
alc_t2	Any alcohol intake in second trimester	0 - No 1 - Yes	0.5	0.5	0	1
alc_t3	Any alcohol intake in third trimester	0 - No 1 - Yes	0.43	0.5	0	1
preg_alc	Maternal alcohol intake during pregnancy	0 - No 1 - Yes	0.6	0.49	0	1
preg_alc_unit	Average units of alcohol mother drank per week during pregnancy	0 - 0 (Never drinking alcohol) 1 - Light (< 3 units per week) 2 - Moderate (≥3 - <7 units per week) 3 - Moderate to heavy (≥7 - <14 units per week) 4 - Heavy (≥14 units per week)	0.68	0.77	0	4
ethn3_m	Best estimate of mother's ethnic background based on ethn1_m or ethn2_m and cohort's own discretion	1 - Western 2 - Non-western 3 - Mixed	1.04	0.18	1	2
ivf	Did the mother become pregnant using IVF or ICSI	0 - No 1 - Yes	0	0.04	0	1
abroad_fa	Whether child's father was born abroad	0 - No 1 - Yes	0.41	0.49	0	1
abroad_mo	Whether child's mother was born abroad	0 - No 1 - Yes	0.4	0.49	0	1
abroad_child	Whether child cohort member was born abroad	0 - No 1 - Yes	0	0	0	0
m_wt1	Maternal weight at approximately 16 weeks (kg)	n	65.34	12.43	36.15	149.2
ga_wt1	Gestational age at time WT1 was recorded (weeks)	n	16.35	2.22	7	23
ga_wt2	Gestational age at time WT2 was recorded (weeks)	n	34.16	1.37	28	41
wtgain	weight gain in pregnancy	n	0.5	0.2	-1.39	1.24
mht_wt	Height(cm) to weight(kg) ratio of the mother	n	2.8	0.43	1.28	4.38
y1_a4	Year 1 Head circumference	n	47.53	1.41	42.6	53.4
gest	Gestation	n	38.93	1.85	27	42
y1_a5	Year 1 Chest circumference	n	48.13	2.31	39.8	59
y1_a6	Year 1 Mid arm circumference	n	15.8	1.23	11	23
y1_a7	Year 1 Triceps skinfold	n	8.26	1.71	2.9	14.4
y1_a8	Year 1 Subscapular skinfold	n	6.7	1.41	3.4	12
y1_a9	Year 1 Suprailiac skinfold	n	7.31	1.87	3.2	15.1
y1_a10	Year 1 Abdominal skinfold	n	6.59	1.65	3	13
y5_a3	Year 5 Sitting height	n	64.26	17.65	7.5	611.8
y5_a4	Year 5 Head circumference	n	52.34	1.5	47.7	58
y5_a5	Year 5 Chest circumference	n	58.36	3.82	50	78.9
y5_a6	Year 5 Mid arm circumference	n	17.96	1.72	12.9	27
y5_a7	Year 5 Triceps skinfold	n	10.17	2.82	4.1	24.5
y5_a8	Year 5 Subscapular skinfold	n	6.06	2.35	3	22
y5_a9	Year 5 Suprailiac skinfold	n	8.82	4.09	3.5	29.4
y5_a10	Year 5 Abdominal skinfold	n	7.66	3.72	3	29.6
y2_sm4	Year 2 No. cigs day you smoke	n	0.85	1.79	0	9
y1_mon1	Year 1 Family income	0 - Less than $7,000 1 - $7,000 - $11,999 2 - $12,000 - $23,999 3 - $24,000 - $35,999 4 - More than $36,000 5 - Unknown 9 - Not stated	3.04	1.24	0	9
b_chest	Birth Chest circumference (cm)	n	32.25	2.07	19.9	39.8
b_abdom	Birth Abdominal circumference (cm)	n	31.13	2.36	21.4	39.5
b_tricep	Birth Skin-fold thickness- Triceps (cm)	n	4.27	0.93	1.5	8.4
b_parasc	Birth Skin-fold thickness- Parascapular (R) (mm)	n	4.54	1.14	2	9.6
b_infrsc	Birth Skin-fold thickness- Infrascapular (R) (mm)	n	4.26	1.05	2	8.6
y1_sm4	Year 1 No. cigs day you smoke	n	0.76	1.47	0	5
y1_sm16	Year 1 Anyone else smoke cigs	n	0.32	0.75	0	9
y1_sm17	Year 1 No. cigs day others smoke	n	0.89	1.62	0	5
mo_grav	Number of times is or has been pregnant (Gravidity)	n	2.46	1.51	1	9
marry	Marital status	1= Never married 2= Married 3= De facto 4= Separated or divorced 5= Widowed	2.12	0.58	1	5
b_midarm	Birth Mid-arm circumference (cm)	n	10.39	1.05	5	14
bfdur1	duration of breast feeding	n	8.35	6.5	0	38
mo_party	Mother Parity	n	0.88	1.02	0	6
m_vege	Mother vegetarian	0 - No 1 - Yes, but eats fish, eggs and milk products 2 - Yes, but doesnt eat fish, and does eat eggs and milk products 3 - Strickly vegetables, fruit and seeds only (vegan	0.06	0.29	0	3
m_educ	Mother education level	4 - Completed high school 5 - Some tertiary education 10 - Completed university degree	7.11	2.62	4	10
m_schyr	Mother Highest school years completed	n	11.09	2.94	2	12
m_schlev	Mother Highest level of education	0 - None 1 - Trade certificate or apprenticeship 2 - Professional registration (non-degree) 3 - College diploma or degree 4 - University degree 5 - Other	1.59	1.69	0	5
PGS1	Polygenic Score of PGS002313	n	-0.96	0.35	-2.1	0.16
PGS2	Polygenic Score of PGS002161	n	0.02	0.06	-0.2	0.23
PGS3	Polygenic Score of PGS000027	n	38.84	0.15	38.42	39.34
PGS4	Polygenic Score of PGS004150	n	-1.5	1.62	-5.99	4.4
PGS5	Polygenic Score of PGS003884	n	0.63	0.36	-0.4	1.68
PGS6	Polygenic Score of PGS002853	n	0.24	0.31	-0.77	1.16
PGS7	Polygenic Score of PGS000921	n	-4.56	0.49	-6.1	-3.08
m_race_caucasian	Mother race Caucasian	0 - No 1 - Yes	0	0	0	0
m_race_aboriginal	Mother race Aboriginal	0 - No 1 - Yes	0	0	0	0
m_race_polynesian	Mother race Polynesian	0 - No 1 - Yes	0	0	0	0
m_race_asian	Mother race Asian	0 - No 1 - Yes	0	0	0	0
m_race_other	Mother race other than Caucasian, Aboriginal, and Polynesian	0 - No 1 - Yes	0	0	0	0
f_race_caucasian	Father race Caucasian	0 - No 1 - Yes	0	0	0	0
f_race_aboriginal	Father race Aboriginal	0 - No 1 - Yes	0	0	0	0
f_race_polynesian	Father race Polynesian	0 - No 1 - Yes	0	0	0	0
f_race_asian	Father race Asian	0 - No 1 - Yes	0	0	0	0
f_race_other	Father race other than Caucasian, Aboriginal, and Polynesian	0 - No 1 - Yes	0	0	0	0
Y5BMIz	Year 5 BMI zscore according to CDC Extended BMI-for-age growth charts	n	0.18	1	-7.25	3.38
birth_bmifa	Birth BMI zscore according to World Health Organization’s growth standards	n	0.33	1.26	-8.71	4.74
y1_bmifa	Year 1 BMI zscore according to World Health Organization’s growth standards	n	0.47	0.94	-2.74	3.33
y8bmi	BMI at year 8	n	16.91	2.5	12.28	31.31

### Sheet: yr8
feature	singles	weight			standardized formula (round to 2 decimal)
PGS3_PGS4	PGS3,PGS4	0.000121554			4.46*atan(-0.01*sin(3.5*occupM0 - 5.12) + 0.06*tanh(0.9*PGS7 - 1.18) - 0.02*tanh(1.68*Y5TricepsSkf - 4.15) + 0.15*atan(0.13*Y5AbdominalSkf) + 0.06*atan(0.9*Y5ChestCirc - 2.48) + 1.13 - 1.68*exp(-0.11*(-0.43*Y5BMIz - 1)**2) + 0.56*exp(-2.08*(1 - 0.14*Y5MidArmCirc)**2) - 0.02*exp(-0.11*(0.46 - Y5SubscapularSkf)**2) + 0.01*exp(-2.03*(0.34 - PGS5)**2)) + 1.59
PGS7	PGS7	0.00156154
PGS2_PGS2	PGS1,PGS2	0.000372901
PGS6	PGS6	0.00014039
PGS5	PGS5	0.000149398
hhin0	hhincome_0	0.000484885			raw formula
occupM0	occupcode_m_0	0.00183932			29.1564459932*atan(0.0002180544*(1 - 0.6648312143*smkPrepreg)**3 + 0.0049263931*sin(17.2913675911*PGS6 - 9.4416395199) - 0.0149065937*sin(0.4126950044*occupM0 - 7.4939696001) + 0.0030213541*sin(0.0809801689*Y5SuprailiacSkf - 3.0435542225) + 8.06862e-5*tan(4.8338093624*hhin0 - 9.754152071) + 3.84015e-5*cosh(0.7648920741*PGS3_PGS4 - 0.1145542419) + 0.0647492359*tanh(3.6524059001*PGS7 + 15.454748897…
smkPrepreg	prepreg_smk,prepreg_cig	0.000104489
Y5AbdominalSkf	y5_a10	0.000682489
Y5MidArmCirc	y5_a6	0.00292987
Y5BMIz	y5_bmiz	0.00981608
Y5ChestCirc	y5_a5	0.000665584
Y5SuprailiacSkf	y5_a9	0.000188241
Y5SubscapularSkf	y5_a8	0.00024412
Y5TricepsSkf	y5_a7	0.000179804

### Sheet: Selected variables
Variable Name	Description	Data Type	Units	Categories / Possible Values	Mean	Std	Min	Max
hhincome_0	Highest reported household income within one year of birth (child aged between >0 and <1 year)	Categorical	AUD	1= 4th quartile (highest) 2= 3rd quartile 3= 2nd quartile 4= 1st quartile	2.04	1.04	1	4
occupcode_m_0	Highest reported level when the child was aged between ≥0 and <1 years	Categorical	N/A	1= Legislators, senior officials, managers 2= Professionals 3= Technicians and associate professionals 4= Clerks 5= Service workers, and shop and market sales workers 6= Skilled agricultural, and fishery workers 7= Craft and related trades workers 8= Plant and machine operators, and assemblers 9= Elementary occupations 0= Armed forces occupations	5.71	2.9	0	9
prepreg_smk	Smoking before pregnancy. At any time pre-partum	Numeric	N/A	0 = No 1 = Yes	0.55	0.5	0	1
prepreg_cig	Cigarettes per a day before pregnancy At any time pre-partum	Numeric	Number	N/A	0.88	0.87	0	2
y5_a5	Year 5 Chest circumference	Numeric	Cm	N/A	58.36	3.82	50	78.9
y5_a6	Year 5 Mid arm circumference	Numeric	Cm	N/A	17.96	1.72	12.9	27
y5_a7	Year 5 Triceps skinfold	Numeric	Mm	N/A	10.17	2.82	4.1	24.5
y5_a8	Year 5 Subscapular skinfold	Numeric	Mm	N/A	6.06	2.35	3	22
y5_a9	Year 5 Suprailiac skinfold	Numeric	Mm	N/A	8.82	4.09	3.5	29.4
y5_a10	Year 5 Abdominal skinfold	Numeric	Mm	N/A	7.66	3.72	3	29.6
y5_bmiz	Year 5 BMI zscore according to CDC Extended BMI-for-age growth charts	Numeric	N/A	N/A	0.18	1	-7.25	3.38
P0027	Polygenic Score of PGS000027	Numeric	N/A	N/A	38.84	0.15	38.42	39.34
P4150	Polygenic Score of PGS004150	Numeric	N/A	N/A	-1.5	1.62	-5.99	4.4
P0921	Polygenic Score of PGS000921	Numeric	N/A	N/A	-4.56	0.49	-6.1	-3.08
P2313	Polygenic Score of PGS002313	Numeric	N/A	N/A	-0.96	0.35	-2.1	0.16
P2161	Polygenic Score of PGS002161	Numeric	N/A	N/A	0.02	0.06	-0.2	0.23
P2853	Polygenic Score of PGS002853	Numeric	N/A	N/A	0.24	0.31	-0.77	1.16
P3884	Polygenic Score of PGS003884	Numeric	N/A	N/A	0.63	0.36	-0.4	1.68
Yr8BMI	Year 8 BMI	Numeric	kg/m2	N/A	16.91	2.5	12.28	31.31
